# Superspreading of SARS-CoV-2: a systematic review and meta-analysis of event attack rates and individual transmission patterns

**DOI:** 10.1101/2024.01.25.24301669

**Authors:** Clifton D. McKee, Emma X. Yu, Andrés Garcia, Jules Jackson, Aybüke Koyuncu, Sophie Rose, Andrew S. Azman, Katie Lobner, Emma Sacks, Maria D. Van Kerkhove, Emily S. Gurley

## Abstract

SARS-CoV-2 superspreading occurs when transmission is highly efficient and/or an individual infects many others, contributing to rapid spread. To better quantify heterogeneity in SARS-CoV-2 transmission, particularly superspreading, we performed a systematic review of transmission events with data on secondary attack rates or contact tracing of individual index cases published before September 2021, prior to emergence of variants of concern and widespread vaccination. We reviewed 592 distinct events and 9,883 index cases from 491 papers. Meta-analysis of secondary attack rates identified substantial heterogeneity across 12 chosen event types/settings, with the highest transmission (25–35%) in co-living situations including households, nursing homes, and other congregate housing. Among index cases, 67% produced zero secondary cases and only 3% (287) infected >5 secondary cases (“superspreaders”). Index case demographic data was limited, with only 55% of individuals reporting age, sex, symptoms, real-time PCR cycle threshold values, or total contacts. With the data available, we identified a higher percentage of superspreaders among symptomatic individuals, individuals aged 49–64 years, and individuals with over 100 total contacts. Addressing gaps in reporting on transmission events and contact tracing in the literature is needed to properly explain heterogeneity in transmission and facilitate control efforts for SARS-CoV-2 and other infections.
