## Appendix 2 for "Superspreading of SARS-CoV-2: a systematic review and meta-analysis of event attack rates and individual transmission patterns"

### Sheet: Core list
Type of data	Variable	Type	Description	Comments/Coding
Event	event_type	character	Type of the event. An event is defined as emergence of cases within a short time period within a defined geographic location. For example, an outbreak in a hospital ward, and a two-day conference in Singapore. For time component, we are interested in the duration of the exposure period.	1_cruise ship 2_transport other than cruise ship (flight, train, car etc.) 3_household (residence for co-living individuals or close contacts who always meet each other but not living together e.g. couples in romantic relationship) 4_hospital_healthcare (including nursing home workers, janitors) 5_work (including correctional officers, teachers and staff) 6_school_education (students only) 7_soci…
Event	event_indoor	character	The event happened completely indoor, completely outdoor, or both.	1_yes 0_no 2_both
Event	Event start date	numeric	Start date of the event/exposure - month. Ex. A two-day conference's start date is the first day of the conference. A tour group's start date is the first day of the tour. A flight's start date is the day when the flight departed.	(mm/dd/yyyy)
Event	Event end date	numeric	End date of the event/exposure - month. Ex. A two-day conference's end date is the second day of the conference. A tour group's end date is the last day of the tour. A flight's end date is the day when the flight arrived in destination. A more complicated example: In a long-term care facility, the last case was diagnosed on 1/10, and they continued testing until 1/30. If they evacuated the nursin…	(mm/dd/yyyy)
Event	Event country	character
Event	Event city	character
Event	Number exposed	numeric	Total number of exposed people in this event, including primary cases.
Event	Number tested	numeric	Total number of exposed people in this event who were tested.
Event	Number of secondary cases	numeric
Event	Testing method for the secondary cases	character		PCR, antibody, mixed, other
Event	Age of exposed	numeric	Range, mean, median
Event	Age of tested	numeric	Range, mean, median
Event	Age of infected	numeric	Range, mean, median
Event	Sex of exposed	numeric	Total number
Event	Sex of tested	numeric	Total number
Event	Sex of infected	numeric	Total number
Event	Variant name	character		E.g. wild type,unknown,mixed,Alpha, Beta, Gamma, Epsilon, Eta, Iota, Kappa, 1.617.3, Mu, Zeta, Delta, Omicron
Individual spreader	index_case_id	numeric	Individual spreader/index case ID. Start from 1 if not given by the paper. For transmission tree, each infected contact becomes an index case himself/herself.
Individual spreader	Index case: Where was the index case when the transmission happened - country	character
Individual spreader	Index case: Where was the index case when the transmission happened - 1st level administrative unit/code	character
Individual spreader	Index case: Where was the index case when the transmission happened - 2nd level administrative unit/code	character
Individual spreader	Index case: Date of symptom(s) onset.	date		(mm/dd/yyyy)
Individual spreader	Index case: Symptoms experienced.	character
Individual spreader	Index case: Date of positive test by reverse transcription polymerase chain reaction (RT-PCR) or other nucleic acid testing of infected secretions.	date
Individual spreader	Testing method for the index case	character
Individual spreader	Index case: Age (in years)	numeric
Individual spreader	Index case: Gender	character
Individual spreader	Index case: Clinical outcome	character
Individual spreader	Index case: Cycle threshold (Ct) value	numeric
Individual spreader	Index case: Viral shedding Specimen type	character
Individual spreader	How was a contact defined	character
Individual spreader	Contacts: Total number of contacts	numeric
Individual spreader	Contacts: Total number of contacts who were tested	numeric
Individual spreader	Contacts: Number of infected contacts	numeric
Individual spreader	Contacts: Testing method	character
Individual spreader	Contacts: Age	numeric	Range, mean, median
Individual spreader	Contacts: Age of infected contacts	numeric	Range, mean, median
Individual spreader	Contacts: Male	character
Individual spreader	Contacts: Female	character
Individual spreader	Contacts: Male infected	character
Individual spreader	Contacts: Female infected	character
Individual spreader	Variant name	character

### Sheet: Individual spreader_example
index_case_id	Index case: Where was the index case when the transmission happened - country	Index case: Where was the index case when the transmission happened - 1st level administrative unit/code	Index case: Where was the index case when the transmission happened - 2nd level administrative unit/code	Index case: Date of symptom(s) onset.	Index case: Symptoms experienced.	Index case: Date of positive test by reverse transcription polymerase chain reaction (RT-PCR) or other nucleic acid testing of infected secretions.	Testing method for the index case	Index case: Age (in years)	Index case: Gender	Index case: Clinical outcome	Index case: Cycle threshold (Ct) value	Index case: Viral shedding Specimen type	How was a contact defined	Contacts: Total number of contacts	Contacts: Total number of contacts who were tested	Contacts: Number of infected contacts	Contacts: Testing method	Contacts: Age	Contacts: Age of infected contacts	Contacts: Male	Contacts: Female	Contacts: Male infected	Contacts: Female infected	Variant name
C1	USA	Baltimore	Johns Hopkins Hospital	2022-10-22	Fever	2022-10-23	PCR	25	Male	Recovered			Patients or staff working on the floor when index case was diagnosed	2	2	1	PCR	20-30	20-30	1	1	1	0	BA.5
C2	USA	Baltimore	Johns Hopkins Hospital		None	2022-10-24	PCR	28	Male	Recovered			Patients or staff working on the floor when index case was diagnosed	3	3	1	PCR	20-30	20-30	2	1	0	1	BA.5
C3	USA	Baltimore	Johns Hopkins Hospital	2022-10-26	Fever, cough	2022-10-26	PCR	22	Female	Recovered			Patients or staff working on the floor when index case was diagnosed	1	1	0	PCR	40-50		1	0	0	0	BA.5
	EXAMPLE
